# A decision aid for policymakers to estimate the impact of e-cigarette flavour restrictions on population smoking and e-cigarette use prevalence among youth versus smoking prevalence among adults

**DOI:** 10.1101/2022.11.14.22282288

**Authors:** Mark J Gibson, Marcus R Munafò, Angela S. Attwood, Martin J. Dockrell, Michelle A. Havill, Jasmine N Khouja

## Abstract

**Background:** Policy decisions should be evidence-based, but the magnitude of intended and unintended impacts cannot always be easily estimated from the available data. For example, banning flavours in electronic cigarettes (e-cigarettes) to reduce appeal to non-smoking young people could have the intended impact by reducing youth vaping but could have negative consequences for adult smokers and vapers.

**Methods:** We developed a decision aid to help policymakers make informed decisions on the potential net impact of a ban on e-cigarette flavours. We estimated the number of non-smoking youth who would be deterred from ever vaping and subsequently ever smoking, and the number of smokers and ex-smokers who would be deterred from quitting or encouraged to relapse, to determine whether the benefits to youth outweigh the costs to existing smokers and vapers. This aid then outputs a report with the results graphically depicted to aid interpretability.

**Results:** We demonstrated the value of this decision aid using data from various sources to estimate the impact of a flavour ban in three populations: the general UK population, low-socioeconomic position UK population, and the general US population. All three examples suggested a negative net population impact of a ban. These reports were then presented to the all-party parliamentary group for vaping.

**Conclusions:** We demonstrate how decision aids can be used to help policymakers arrive at evidence-based decisions efficiently and can be used to quickly obtain up-to-date estimates as new data becomes available.

---

Policy decisions should be evidence-based and lead to positive, beneficial impacts in the affected population. However, sourcing relevant evidence that can be easily interpreted can be a difficult task for policymakers working under time constraints. Creating decision aids for policymakers that can quickly provide brief, digestible guidance can be particularly useful in areas where existing evidence suggests the proposed policy change may have positive and negative implications on the target population.

One example is electronic cigarette (e-cigarette) policy. Some jurisdictions have banned flavours in e-cigarettes to reduce appeal to non-smoking young people and the UK could do the same; this could have the intended impact by reducing youth vaping but could have negative consequences for adult smokers and e-cigarette users (vapers). Although e-cigarettes are considered to be less harmful than cigarettes [1], and can be used by smokers to help them quit [2], there have been concerns that the wide range of available flavours encourage non-smoking youth to vape and subsequently smoke. While there is some evidence to suggest that flavours encourage youth vaping in both the US and the UK, there is no clear evidence that they encourage subsequent smoking [3-6]. The emergence of disposable vapes, which are most popular and relatively accessible among young people in both the US and UK, has further fuelled concerns about flavours in e-cigarette products [7, 8]. These concerns have led to bans of e-cigarette flavours (i.e., all but unflavoured, tobacco and menthol) in several jurisdictions. Evidence of the actual and predicted effect of bans is conflicting with some studies suggesting a reduction of vaping rates [9, 10] and others suggesting no reduction [11] or an increase in smoking rates in both youth [12] and adults [10, 13].

Contrasting evidence on the effectiveness of a potential ban makes it difficult for policymakers to reach an informed decision. Therefore, to help policymakers make informeddecisions on a potential e-cigarette flavour ban, we aimed to develop a decision aid for policymakers to specifically estimate the impact of a ban in any given population, and to illustrate the potential value of such decision aids in general.
