## Supplementary Tables S1-3 for "A decision aid for policymakers to estimate the impact of e-cigarette flavour restrictions on population smoking and e-cigarette use prevalence among youth versus smoking prevalence among adults"

### Sheet: Supplementary Table S1
Supplementary Table S1. Data and sources for UK General Population.
Note. All figures from ASH and STS were weighted with the relevant variable (ASH=weight, STS=weight_gb). STS data was split by age using actage with those 20 and under being defined as youth
Question	Sub-Question	Figure	Sources	URLs	Calculations	ASH Variables	STS Variables	ASH/STS Subset	ASH/STS Sample Size
A) To what extent do flavours draw in non-smoking youth?	a) Number of youth at smoking age	6409450	Worldometer, Office of National statistics 2020	(https://www.worldometers.info/world-population/uk-population/) (https://www.statista.com/statistics/281296/uk-population/) (https://www.statista.com/statistics/281174/uk-population-by-age/)	Number of children 11-18 in 2020 divided by the UK population in 2020, multiplied by the 2022 population: ([826,080 + 817,287 + 823,732 + 796,700 + 781,315 + 752,712 + 740,693 + 722,928]/67,081,234) X 68,666,848	NA	NA	NA	NA
	b) Proportion of those who are non-smokers	0.82	ASH 2021 Data, STS 2022 Data	NA	See Code	B1 - "Which ONE of the following BEST applies to you: I have never smoked cigarettes, not even a puff or two"	q632a1 - "A1 Whether smoke or have ever smoked: I have never been a smoker (i.e. smoked for a year or more)"	All youth	2936
	c) Proportion of those non-smokers who have vaped	0.06	ASH 2021 Data, STS 2022 Data	NA	See Code	C4b - "Which ONE of the following is closest to describing your experience of e-cigarettes?: I have only tried an e-cigarette once or twice/I use e-cigarettes sometimes, but no more than once a month/I use e-cigarettes more than once a month, but less than once a week/I use e-cigarettes more than once a week but not every day/I use e-cigarettes every day/I used e-cigarettes in the past but no lon…	imw184_12 - "IMW184_1 - Can I check, have you ever tried any of the following, even once?: Electronic cigarette"	Non-smokers (defined in A.b)	2241
	d) Proportion of those that state they vape because of flavours	0.17	ASH 2019 Data, STS 2022 Data	NA	See Code	C7b - "Which of the following best describes why you use/used an e-cigarette?: I like the flavours" ("Don't Know"s excluded)	yvp12 - "YVP1 - Which of the following best describes why you use/used an e-cigarette?: I like the flavours"	Non-smokers-ever-vapers (defined in A.c)	122
B) How many non-smokers who vape subsequently smoke?	a) Number of non-smoking youth who may be at risk of vaping because of flavours	Result of A		NA	NA	NA	NA	NA	NA
	b) Proportion of non- smoking youth who try vaping and later try smoking	0.49	ASH 2021 Data, STS 2022 Data	NA	See Code	C5 - "You said that you have tried an e-cigarette...Which ONE of the following BEST applies to you?: I tried using an e-cigarette before I first tried smoking a real cigarette" VS C5 - ""You said that you have tried an e-cigarette...Which ONE of the following BEST applies to you?: I have never smoked a real cigarette but have tried an e-cigarette"	yvp2 - "YVP2 - Which one of the following best applies to you?: I tried using an e-cigarette before I first tried smoking a regular cigarette" VS yvp2 - "YVP2 - Which one of the following best applies to you?: I have never smoked a real cigarette but have tried an e-cigarette	Ever-vapers who didn't smoke first	210
C) To what extent do flavours draw in adult smokers who would quit smoking using e-cigarettes as a resource (i.e., how many quit attempts may be lost)?	a) Number of smokers	5500000	Smoking prevalence in the UK and the impact of data collection changes: 2020 - Office of National Statistics	(https://www.ons.gov.uk/peoplepopulationandcommunity/healthandsocialcare/drugusealcoholandsmoking/bulletins/smokingprevalenceintheukandtheimpactofdatacollectionchanges/2020#)	NA	NA	NA	NA	NA
	b) proportion of smoker who quit smoking because of e-cigarettes	0.02	STS 2022 Data	NA	See Code	NA	q632a1 - "Which ONE of the following BEST applies to you: I have stopped smoking completely in the last year" & q632b1k - "E3 What used to help stop smoking during the most recent serious quit attempt: Electronic cigarette" VS q632a1 - "Which ONE of the following BEST applies to you: I smoke cigarettes (including hand-rolled) every day/I smoke cigarettes (including hand-rolled), but not every day…	Smokers or smokers who quit in the last year	3397
	c) Proportion of smokers who state they would not quit/smoke more if flavours were not available	0.3	ASH 2019 Data, STS 2022 Data	NA	See Code	Q6_NEW2019 - "How would you change your vaping/smoking behaviour if flavours were no longer available for vaping/e-cigarettes?: I would smoke more tobacco/I would go back to smoking tobacco" IN s2_edited2016 - "Smoking in this survey refers to all burnt tobacco products. It does NOT include e-cigarettes.Which of the following statements BEST applies to you?: I smoke but I don't smoke every day/I …	yvp33 - "YVP3 - How would you change your vaping/smoking behaviour if flavours were no longer available for vaping/e-cigarettes?: I would smoke more tobacco" OR yvp34 - "YVP3 - How would you change your vaping/smoking behaviour if flavours were no longer available for vaping/e-cigarettes?: I would go back to smoking tobacco"	Smokers (STS defined in A.b)	353
D) How many current adult vapers would relapse to smoking if flavours were not available?	a) Number of ex-smokers	17479451	Smoking habits in the UK and its constituent countries: Quarter 2 (Apr to June) to Quarter 4 (Oct to Dec) 2020 - Office of National Statistics	(https://www.ons.gov.uk/peoplepopulationandcommunity/healthandsocialcare/healthandlifeexpectancies/datasets/smokinghabitsintheukanditsconstituentcountries)	NA	NA	NA	NA	NA
	b) Proportion of ex-smokers who vape	0.13	ASH 2021 Data, STS 2022 Data	NA	See Code	q3 - "E-cigarettes are also sometimes called vapes or vaping devices. Which of the following statements BEST applies to you?: I have tried e-cigarettes and still use them" IN s2_edited2016=="Smoking in this survey refers to all burnt tobacco products. It does NOT include e-cigarettes.Which of the following statements BEST applies to you?: I used to smoke but I have given up now"	qimw866 - "QIMW866 - Can I check, are you using any of the following?: Electronic cigarette" IN q632a1 - "Which ONE of the following BEST applies to you: I have stopped smoking completely in the last year/I stopped smoking completely more than a year ago"	Ex-smokers	6173
	c) Proportion of ex-smokers who state they would relapse to smoking if flavours weren’t available	0.13	ASH 2019 Data, STS 2022 Data	NA	See Code	Q6_NEW2019 - "How would you change your vaping/smoking behaviour if flavours were no longer available for vaping/e-cigarettes?: I would smoke more tobacco/I would go back to smoking tobacco" IN s2_edited2016=="Smoking in this survey refers to all burnt tobacco products. It does NOT include e-cigarettes.Which of the following statements BEST applies to you?: I used to smoke but I have given up now"	yvp33 - "YVP3 - How would you change your vaping/smoking behaviour if flavours were no longer available for vaping/e-cigarettes?: I would smoke more tobacco" OR yvp34 - "YVP3 - How would you change your vaping/smoking behaviour if flavours were no longer available for vaping/e-cigarettes?: I would go back to smoking tobacco" IN q632a1 - "Which ONE of the following BEST applies to you: I have stop…	Ex-smokers	419

### Sheet: Supplementary Table S2
Supplementary Table S2. Data and sources for UK C2DE Population.
Note. All figures from ASH and STS were weighted with the relevant variable (ASH=weight, STS=weight_gb). STS data was split by age using actage with those 20 and under being defined as youth. C2DE was determined using the profile_socialgrade_cie_yks__2 variable for youth and the profile_socialgrade_cie variable for adults in ASH. C2DE was determined by the sgz variable in STS. ASH and STS variabl…
Question	Sub-Question	Figure	Sources	URLs	Calculation	ASH/STS Sample Size
A) To what extent do flavours draw in non-smoking youth?	a) Number of youth at smoking age	1,602,363	Households below average income: an analysis of the income distribution FYE 1995 to FYE 2020 - Department for Work and Pensions	(https://www.gov.uk/government/statistics/households-below-average-income-for-financial-years-ending-1995-to-2020/households-below-average-income-an-analysis-of-the-income-distribution-fye-1995-to-fye-2020)	Number from general population multiplied by the proportion who are C2DE: 6,409,450 X 0.25	NA
	b) Proportion of those who are non-smokers	82%	ASH 2021 Data, STS 2022 Data	NA	See Code	885
	c) Proportion of those non-smokers who have vaped	8%	ASH 2021 Data, STS 2022 Data	NA	See Code	674
	d) Proportion of those that state they vape because of flavours	29%	ASH 2019 Data, STS 2022 Data	NA	See Code	41
B) How many non-smokers who vape subsequently smoke?	a) Number of non-smoking youth who may be at risk of vaping because of flavours	Result of A	NA	NA	NA	NA
	b) Proportion of non- smoking youth who try vaping and later try smoking	43%	ASH 2021 Data, STS 2022 Data	NA	See Code	55
C) To what extent do flavours draw in adult smokers who would quit smoking using e-cigarettes as a resource (i.e., how many quit attempts may be lost)?	a) Number of smokers	3,080,000	ASH 2021	NA	Number from general population multiplied by the proportion 5,500,000 x 0.56	NA
	b) proportion of smoker who quit smoking because of e-cigarettes	2%	STS 2022 Data	NA	See Code	1,368
	c) Proportion of smokers who state they would not quit/smoke more if flavours were not available	31%	ASH 2019 Data, STS 2022 Data	NA	See Code	167
D) How many current adult vapers would relapse to smoking if flavours were not available?	a) Number of ex-smokers	8,739,726	ASH 2021	NA	Number from general population multiplied by the proportion 17,479,451 x 0.5	NA
	b) Proportion of ex-smokers who vape	14%	ASH 2021 Data, STS 2022 Data	NA	See Code	2,612
	c) Proportion of ex-smokers who state they would relapse to smoking if flavours weren’t available	14%	ASH 2019 Data, STS 2022 Data	NA	See Code	207

### Sheet: Supplementary Table S3
Supplementary Table S3. Data and sources for US General Population
Note. All figures from NYTS were weighted with the finwgt variable
Question	Sub-Question	Figure	Sources	URLs/DOIs	Calculations	NYTS Variables	NYTS Subset	NYTS Sample Size
A) To what extent do flavours draw in non-smoking youth?	a) Number of youth at smoking age	25,100,000	US Census 2020 (12-17 year olds)	(https://www.childstats.gov/americaschildren/tables/pop1.asp)	NA	NA	NA	NA
	b) Proportion of those who are non-smokers	92%	NYTS 2021	(https://www.cdc.gov/tobacco/data_statistics/surveys/nyts/index.htm)	See Code	QN35 - "Have you ever smoked a cigarette, even one or two puffs?: No"	All Youth	19,955
	c) Proportion of those non-smokers who have vaped	14%	NYTS 2021	(https://www.cdc.gov/tobacco/data_statistics/surveys/nyts/index.htm)	See Code	QN6 - "Have you ever used an e-cigarette, even once or twice?: Yes"	Non-smokers (defined in A.b)	18,374
	d) Proportion of those that state they vape because of flavours	11%	NYTS 2021	(https://www.cdc.gov/tobacco/data_statistics/surveys/nyts/index.htm)	See Code	QN11H - "Why did you first use an e-cigarette?: They were available in flavors, such as menthol, mint, candy, fruit, or chocolate"	Non-smokers-ever-vapers (defined in A.c)	2,414
B) How many non-smokers who vape subsequently smoke?	a) Number of non-smoking youth who may be at risk of vaping because of flavours	A	NA	(https://www.cdc.gov/tobacco/data_statistics/surveys/nyts/index.htm)	NA	NA	NA	NA
	b) Proportion of non- smoking youth who try vaping and later try smoking	22%	Berry, Fetterman & Benjamin (2019)	10.1001/jamanetworkopen.2018.7794	NA	NA	NA	NA
C) To what extent do flavours draw in adult smokers who would quit smoking using e-cigarettes as a resource (i.e., how many quit attempts may be lost)?	a) Number of smokers	30,800,000	CDC 2020	(https://www.cdc.gov/tobacco/data_statistics/fact_sheets/adult_data/cig_smoking/index.htm#)	NA	NA	NA	NA
	b) proportion of smoker who quit smoking because of e-cigarettes	2%	Chen et al (2021)	10.1136/tobaccocontrol-2021-056901	proportion of recent ex-smokers multiplied by proportion of ex smokers that used an e-cigarette in a quit attempt: 0.124 X 0.126	NA	NA	NA
	c) Proportion of smokers who state they would not quit/smoke more if flavours were not available	28%	Gravely et al (2022)	10.1016/j.addbeh.2021.107152	NA	NA	NA	NA
D) How many current adult vapers would relapse to smoking if flavours were not available?	a) Number of ex-smokers	54,773,606	CDC 2020, US Census 2020, Worldometer 2022	(https://www.cdc.gov/nchs/data/nhsr/nhsr145-508.pdf). (https://www.census.gov/quickfacts/fact/table/US/PST045221) (https://www.worldometers.info/world-population/us-population/)	Proportion of ex-smokers adults multiplied by the proportion of over 18s multiplied by the US population: 0.21 X (1-0.222) X 335,252,823	NA	NA	NA
	b) Proportion of ex-smokers who vape	25%	CDC 2020	(https://www.cdc.gov/nchs/products/databriefs/db365.htm#)	NA	NA	NA	NA
	c) Proportion of ex-smokers who state they would relapse to smoking if flavours weren’t available	10%	Gravely et al (2022)	10.1016/j.addbeh.2021.107152	NA	NA	NA	NA
